# *NXPE1* alters the sialoglycome by acetylating sialic acids in the human colon

**DOI:** 10.1101/2024.09.25.24314083

**Authors:** Bum Seok Lee, Ashley Cook, Surojit Sur, Laura Dobbyn, Maria Popoli, Sana Khalili, Shibin Zhou, Chetan Bettegowda, Nickolas Papadopoulos, Kathy Gabrielson, Phillip Buckhaults, Bert Vogelstein, Kenneth W Kinzler, Nicolas Wyhs

**Affiliations:** Ludwig Center for Cancer Genetics and Therapeutics, Johns Hopkins University School of Medicine, Baltimore, MD 21205, USA; Cellular and Molecular Medicine Graduate Program, Johns Hopkins University School of Medicine, Baltimore, MD 21205, USA; Department of Oncology, Johns Hopkins Medical Institutions, Baltimore, MD 21287, USA; Department of Molecular and Comparative Pathobiology, Johns Hopkins University School of Medicine, Baltimore, MD 21205, USA; College of Pharmacy, University of South Carolina, Columbia, SC 29208, USA; Department of Neurosurgery, Johns Hopkins University School of Medicine, Baltimore, MD 21205, USA; Howard Hughes Medical Institute, Johns Hopkins University School of Medicine, Baltimore, MD 21205, USA; Sol Goldman Pancreatic Cancer Research Center, Johns Hopkins University School of Medicine, Baltimore, MD 21205, USA

## Abstract

Mild periodic acid Schiff staining (mPAS) of human colonic tissue has been used to answer a variety of fundamental questions in germline and somatic genetics. mPAS staining is known to reflect sialic acid O-acetylation, but a full accounting of the genes contributing to sialoglycome diversity is incomplete. Using haplotypes derived from whole genome sequencing, we identified a region on chromosome 11 that is associated with inherited differences in mPAS staining. Of the genes in this region, only *NXPE1* haplotypes correlated perfectly with mPAS staining in the original cohort used for whole genome sequencing, as well as in a validation cohort. Transcriptomic analysis suggested that one common allele of *NXPE1*, with a single base pair substitution in its promoter region, greatly reduces expression of the gene. Genetic manipulation of *NXPE1* expression confirmed this conclusion and caused changes to modified sialic acid levels. Finally, high-performance liquid chromatography (HPLC) confirms that enzymatically active NXPE1 is capable of transferring an acetyl group from acetyl coenzyme A to sialic acid *in vitro*. These findings suggest that *NXPE1* is the long-sought gene responsible for differences in colon mPAS staining and may be the prototype of a new family of sialic acid O-acetylation-modifying genes.
