## supplemental table S1 for "*NXPE1* alters the sialoglycome by acetylating sialic acids in the human colon"

### Sheet: Sheet1
CATEGORY	median	min	max				sequencing_file_name	sample_name	mPAS_staining_result
Mean Coverage	15	12	17				CRC454N_S5_L002_R2_001.fastq.gz	ILS30060	Negative with rare positive crypt
TOTAL_READS	478738592	370332768	549421990				CRC453N_S4_L002_R2_001.fastq.gz	ILS28050	Negative with rare positive crypt
PF_READS_ALIGNED	477857697	369838644	547761122				CRC452N_S13_L008_R2_001.fastq.gz	ILS38131	Negative
PCT_PF_READS_ALIGNED	0.99827	0.816611	0.998666				CRC451N_S12_L008_R2_001.fastq.gz	ILS38095	Negative
PF_ALIGNED_BASES	47148170901	36552670242	53987762307				CRC450N_S11_L008_R2_001.fastq.gz	ILS31785	Negative
PF_HQ_ALIGNED_READS	458922309	356866317	527494179				CRC449N_S10_L008_R2_001.fastq.gz	ILS30673	Negative
PF_HQ_ALIGNED_BASES	45358782832	35327930735	52102099471				CRC448N_S9_L005_R2_001.fastq.gz	ILS36286	Negative
PF_HQ_ALIGNED_Q20_BASES	43696011354	34292542183	49966833814				CRC447N_S8_L005_R2_001.fastq.gz	ILS30439	Negative
PF_MISMATCH_RATE	0.004359	0.003766	0.004861				CRC446N_S7_L005_R2_001.fastq.gz	ILS35716	Negative
PF_HQ_ERROR_RATE	0.004174	0.003608	0.004679				CRC445N_S6_L005_R2_001.fastq.gz	ILS34036	Negative
PF_INDEL_RATE	0.000179	0.000174	0.000182				CRC444N_S3_L002_R2_001.fastq.gz	ILS36288	Negative with rare positive crypt
MEAN_READ_LENGTH	99.4802	99.4279	99.4904				CRC443N_S2_L002_R2_001.fastq.gz	ILS36277	Negative with rare positive crypt
READS_ALIGNED_IN_PAIRS	476990574	369365585	546144685				CRC442N_S9_L008_R2_001.fastq.gz	ILS36832	Negative with rare positive crypt
PCT_READS_ALIGNED_IN_PAIRS	0.998385	0.997049	0.998721				CRC441N_S8_L006_R2_001.fastq.gz	ILS30312	Positive
STRAND_BALANCE	0.49994	0.499897	0.500004				CRC440N_S7_L006_R2_001.fastq.gz	ILS38163	Positive
PCT_CHIMERAS	0.009445	0.007472	0.011732				CRC439N_S6_L006_R1_001.fastq.gz	ILS38147	Positive
PCT_ADAPTER	2e-06	1e-06	4.6e-05				CRC438N_S5_L006_R2_001.fastq.gz	ILS38136	Positive
							CRC437N_S4_L003_R2_001.fastq.gz	ILS36815	Positive
							CRC436N_S3_L003_R2_001.fastq.gz	ILS36228	Positive
							CRC435N_S2_L003_R2_001.fastq.gz	ILS35968	Positive
							CRC434N_S1_L003_R2_001.fastq.gz	ILS35727	Positive
							Raw fastq files located here:
							https://ega-archive.org/
							EGAS00001007704
