## supplemental table S4 for "*NXPE1* alters the sialoglycome by acetylating sialic acids in the human colon"

### Sheet: Reference
	NXPE1 Promoter SNP rs661946 Genotype
Linkage Analysis and DNA sequencing	TT	CC	CT
Genotypic effect	Null	"Wild-type"	Heterozygous
O-acetylation of sialic acid substrate	None	High	High
mPAS staining	Positive	Negative	Negative with focal crypts positive
SIGLEC 15 immunohistochemistry	Positive	Negative	Negative with focal crypts positive
NXPE1 immunohistochemistry	Negative	Positive	Positive with focal crypts negative
Differtential allelic expression	Not applicable	Not applicable	C allele > T allele
